# Genetic risk prediction of COVID-19 susceptibility and severity in the Indian population

**DOI:** 10.1101/2021.04.13.21255447

**Authors:** P. Prakrithi, Priya Lakra, The Indian Genome Variation Consortium, Durai Sundar, Manav Kapoor, Mitali Mukerji, Ishaan Gupta

**Author notes:** **Corresponding author** Correspondence to Ishaan Gupta.

## Abstract

Host genetic variants can determine the susceptibility to COVID-19 infection and severity as noted in a recent Genome-wide Association Study (GWAS) by Pairo-Castineira et al.^1^. Given the prominent genetic differences in Indian sub-populations as well as differential prevalence of COVID-19, here, we deploy the previous study and compute genetic risk scores in different Indian sub-populations that may predict the severity of COVID-19 outcomes in them. We computed polygenic risk scores (PRSs) in different Indian sub-populations with the top 100 single-nucleotide polymorphisms (SNPs) with a *p*-value cutoff of 10^−6^ derived from the previous GWAS summary statistics^1^. We selected SNPs overlapping with the Indian Genome Variation Consortium (IGVC) and with similar frequencies in the Indian population. For each population, median PRS was calculated, and a correlation analysis was performed to test the association of these genetic risk scores with COVID-19 mortality. We found a varying distribution of PRS in Indian sub-populations. Correlation analysis indicates a positive linear association between PRS and COVID-19 deaths. This was not observed with non-risk alleles in Indian sub-populations. Our analyses suggest that Indian sub-populations differ with respect to the genetic risk for developing COVID-19 mediated critical illness. Combining PRSs with other observed risk-factors in a Bayesian framework can provide a better prediction model for ascertaining high COVID-19 risk groups. This has a potential utility in the design of more effective vaccine disbursal schemes.
