## Supplementary Table 1 for "Genetic risk prediction of COVID-19 susceptibility and severity in the Indian population"

### Sheet: Supplementary Table 1
Supplementary Table S1: Population details, PRS and susceptibility data
IGV Population	Sample Size	PRS	Mean±SD	Latitude	Longitude	District	State	Confirmed cases (April 1)	Deaths (April 1)	CaseFatality(April1)	Population	Population (Lakh)	Susceptible population	Susceptible population (%)	Area (km2)	Population density(/km2)
IEELP4	24	0.577334	0.5541±0.08	20	84	Baliguda (Kandhamal)	Odisha	5956	33	0.6	730000	7.3	421454	57.7334	8021	91.0111
IEWLP1, IEWLP2	22	0.543683	0.5468±0.09	18.55	72.95	Raigad	Maharashtra	80640	1653	2	2640000	26.4	1.43532e+06	54.3683	7152	369.128
DRSLP7	26	0.529499	0.5195±0.082	14.43	79.97	Nellore	Andhra Pradesh	63161	511	0.8	2970000	29.7	1.57261e+06	52.9499	150.48	19736.8
IEWLP4, OGWIP	33	0.517335	0.5433±0.089	23.2	71	Kachchh	Gujarat	5033	33	0.7	2090000	20.9	1.08123e+06	51.7335	45674	45.7591
IEWLP3	25	0.513961	0.5023±0.07	26.45	73.3	Jodhpur	Rajasthan	46576	308	0.7	3690000	36.9	1.89652e+06	51.3961	233.5	15803
IENLP18	11	0.510706	0.543±0.11	28.38	77.57	Gautam Buddha Nagar, Samspur	Uttar Pradesh	26100	91	0.3	1648115	16.4811	841702	51.0706	1442	1142.94
DRSLP8	26	0.496551	0.4947±0.06	11	77.5	Tiruppur	Tamil Nadu	19384	226	1.2	2470000	24.7	1.22648e+06	49.6551	159.6	15476.2
IEELP2	8	0.495313	0.5041±0.11	23	88	Hooghly	West Bengal	30188	498	1.6	5520000	55.2	2.73413e+06	49.5313	3149	1752.94
IENLP1	14	0.49472	0.4963±0.07	31.3	77	Nihri (Mandi)	Himachal Pradesh	10545	131	1.2	100000	1	49472	49.472	23	4347.83
IENELP1	9	0.480471	0.4756±0.12	26	93	Lanka (Hojai)	Assam	1	0	0	37000	0.37	17777.4	48.0471	21.22	1743.64
IENLP9	24	0.473233	0.4974±0.09	31.3	76.75	Bilaspur	Himachal Pradesh	3351	26	0.8	380000	3.8	179828	47.3233	3508	108.324
AACIP6	14	0.472915	0.4942±0.13	23.7	85.5	Ramgarh	Jharkhand	4622	28	0.6	950000	9.5	449269	47.2915	1211	784.476
IENLP5, TBNSP1	24	0.469526	0.4637±0.09	34.45	77.4	Leh District	Ladakh	8010	86	1.1	150000	1.5	70428.9	46.9526	9.15	16393.4
AAEIP2	10	0.464087	0.4554±0.08	24	85.5	Hazaribagh	Jharkhand	4493	38	0.8	1730000	17.3	802871	46.4087	53.94	32072.7
DRSLP5	24	0.460788	0.4772±0.09	8.25	77.8	Tirunelveli	Tamil Nadu	16156	216	1.3	1670000	16.7	801771	46.0788	189.9	8794.1
IENEIP1	15	0.452928	0.4738±0.07	25.5	91.4	Mawthadraishan (West Khasi Hills)	Meghalaya	181	1	0.6	390000	3.9	176642	45.2928	5247	74.3282
DRSIP1	16	0.44778	0.437±0.06	11	76.45	Palakkad	Kerala	61934	177	0.3	2810000	28.1	1.25826e+06	44.778	26.6	105639
IENIP2	16	0.445745	0.4618±0.1	27	80.4	Sandila (Hardoi)	Uttar Pradesh	5992	113	1.9	4090000	40.9	1.8231e+06	44.5745	5947	687.742
DRCIP1	9	0.444821	0.4693±0.09	18	79	Arjunapatla, Maddur mandal (Warangal)	Telengana	0	0	0	960000	9.6	427028	44.4821	406.9	2359.3
IEEIP1	16	0.440686	0.4677±0.09	24	85.2	Chatra	Jharkhand	1449	11	0.8	1040000	10.4	458313	44.0686	16	65000
TBNIP1	8	0.434817	0.4272±0.04	31.45	77.8	Shimla	himachal Pradesh	10962	271	2.5	810000	8.1	352202	43.4817	35.34	22920.2
AACIP1	16	0.407214	0.4135±0.09	23.3	80	Jabalpur	Madhya Pradesh	19005	256	1.4	2460000	24.6	1.00175e+06	40.7214	263.49	9336.22
Total Samples	390
